# Affective disorders and chronic inflammatory conditions: Analysis of 1.5 million participants in Our Future Health

**DOI:** 10.1101/2025.03.25.25324636

**Authors:** Arish Mudra Rakshasa-Loots, Duncan Swiffen, Christina Steyn, Katie F. M. Marwick, Daniel J. Smith

**Affiliations:** Division of Psychiatry, Centre for Clinical Brain Sciences, University of Edinburgh, Edinburgh, UK

**Keywords:** immunopsychiatry, autoimmune, mood disorders, major depressive disorder (MDD), generalised anxiety disorder (GAD), bipolar disorder (BD), inflammation, epidemiology

## Abstract

Chronic inflammation is associated with psychiatric disorders. If inflammation is linked mechanistically to mental health, people living with chronic inflammatory conditions may experience mental health issues at higher rates than others. To test this hypothesis, we analysed data from 1,563,155 adults living in the UK within the newly launched UK-wide Our Future Health research cohort. Participants were people with self-reported lifetime diagnoses of six autoimmune conditions (*n* = 37,808) and those without these diagnoses (*n* = 1,525,347). Lifetime prevalence [95% confidence interval] of self-reported lifetime diagnoses of any affective disorder (depression, bipolar disorder, anxiety) was significantly higher (*p* < 0.001) among people with autoimmune conditions (28.8% [28.4%, 29.3%]) compared to the general population (17.9% [17.8%, 18.0%]), with similar trends observed for individual affective disorders. Prevalence of current depressive (PHQ-9 *≥* 10, 18.6% vs 10.5%) and anxiety (GAD-7 *≥* 8, 19.9% vs 12.9%) symptoms was also higher among people with autoimmune conditions. Odds of experiencing affective disorders, calculated using logistic regression models, were significantly higher in this group compared to the general population (OR [95% confidence interval] = 1.86 [1.82, 1.90], *p* < 0.001), and these odds remained elevated when adjusting for the effects of age, sex, ethnicity, household income, parental history of affective disorders, chronic pain status, and frequency of social interactions (OR = 1.48 [1.44, 1.52], *p* < 0.001). Overall, the risk of affective disorders among people living with autoimmune conditions was nearly twice that of the general population. Although the observational design of this study does not allow for direct inference of causal mechanisms, this analysis of a large national dataset suggests that chronic exposure to systemic inflammation may be linked to greater risk for affective disorders. Future work should seek to address potential causal mechanisms for these associations.
