## Supplementary Table for "Affective disorders and chronic inflammatory conditions: Analysis of 1.5 million participants in Our Future Health"

### Sheet: SuppTable 1
prevalence	lowerCI	upperCI	psychdisorder	condition	Ntotal	Ncases
17.8915	17.8307	17.9525	Any Affective Disorder	None	1525347	272908
28.8405	28.3841	29.3	Any Affective Disorder	Any Autoimmune	37808	10904
26.8463	26.079	27.6241	Any Affective Disorder	arthritis	12769	3428
27.9974	26.4312	29.6048	Any Affective Disorder	graves	3136	878
33.0517	32.1431	33.9698	Any Affective Disorder	ibd	10296	3403
28.6411	26.9299	30.3995	Any Affective Disorder	lupus	2664	763
26.1093	24.4688	27.8012	Any Affective Disorder	ms	2727	712
32.1447	31.3045	32.9936	Any Affective Disorder	psoriasis	11862	3813
12.5423	12.4898	12.595	anxiety	None	1525347	191314
21.1833	20.7724	21.5987	anxiety	Any Autoimmune	37808	8009
19.1401	18.4609	19.8334	anxiety	arthritis	12769	2444
20.8227	19.4134	22.2867	anxiety	graves	3136	653
25.3982	24.5596	26.2507	anxiety	ibd	10296	2615
20.3453	18.8311	21.925	anxiety	lupus	2664	542
16.5383	15.162	17.9868	anxiety	ms	2727	451
24.2455	23.4764	25.0272	anxiety	psoriasis	11862	2876
0.451504	0.440926	0.462271	bipolar	None	1525347	6887
0.883411	0.791555	0.982926	bipolar	Any Autoimmune	37808	334
0.924113	0.765493	1.10566	bipolar	arthritis	12769	118
0.733418	0.465476	1.09847	bipolar	graves	3136	23
1.12665	0.931842	1.34979	bipolar	ibd	10296	116
0.938438	0.608202	1.38222	bipolar	lupus	2664	25
0.990099	0.653467	1.43729	bipolar	ms	2727	27
1.06222	0.885604	1.26342	bipolar	psoriasis	11862	126
15.2208	15.1638	15.2779	depression	None	1525347	232170
25.4629	25.0243	25.9052	depression	Any Autoimmune	37808	9627
24.583	23.8381	25.3395	depression	arthritis	12769	3139
24.1709	22.6812	25.7089	depression	graves	3136	758
29.2444	28.3668	30.1337	depression	ibd	10296	3011
26.0511	24.3926	27.7623	depression	lupus	2664	694
23.029	21.4601	24.656	depression	ms	2727	628
28.0644	27.2571	28.8825	depression	psoriasis	11862	3329
12.9345	12.8784	12.9908	curranxiety	None	1373371	177639
19.8744	19.4508	20.3031	curranxiety	Any Autoimmune	33913	6740
19.2098	18.4843	19.9514	curranxiety	arthritis	11213	2154
19.7289	18.27	21.2512	curranxiety	graves	2803	553
23.0603	22.204	23.9335	curranxiety	ibd	9228	2128
22.1121	20.4379	23.857	curranxiety	lupus	2320	513
17.9646	16.456	19.5508	curranxiety	ms	2427	436
21.7878	21.0129	22.5778	curranxiety	psoriasis	10818	2357
10.4795	10.427	10.5321	currdepression	None	1305763	136837
18.6209	18.1938	19.0538	currdepression	Any Autoimmune	31717	5906
18.8676	18.1203	19.6322	currdepression	arthritis	10420	1966
15.9125	14.5397	17.361	currdepression	graves	2652	422
21.5702	20.7035	22.4564	currdepression	ibd	8572	1849
22.5313	20.7833	24.3543	currdepression	lupus	2157	486
18.579	16.997	20.2427	currdepression	ms	2266	421
20.3991	19.6178	21.1975	currdepression	psoriasis	10123	2065

### Sheet: SuppTable 2
psychdisorder	comparison	statistic	df	n	p.value	p.fdr
Any Affective Disorder	None vs Any Autoimmune	2975.58	1	1563155	0	0
Any Affective Disorder	None vs Rheumatoid Arthritis	688.36	1	1538116	1.01602e-151	2.58623e-151
Any Affective Disorder	None vs Graves' Syndrome	216.687	1	1528483	4.77681e-49	9.55363e-49
Any Affective Disorder	None vs IBD	1591.9	1	1535643	0	0
Any Affective Disorder	None vs Lupus	208.281	1	1528011	3.25755e-47	6.08076e-47
Any Affective Disorder	None vs Multiple Sclerosis	124.496	1	1528074	6.5596e-29	8.74614e-29
Any Affective Disorder	None vs Psoriasis	1618.97	1	1537209	0	0
Depression	None vs Any Autoimmune	2958.99	1	1563155	0	0
Depression	None vs Rheumatoid Arthritis	855.821	1	1538116	3.94441e-188	1.10443e-187
Depression	None vs Graves' Syndrome	193.39	1	1528483	5.78691e-44	9.53137e-44
Depression	None vs IBD	1549.68	1	1535643	0	0
Depression	None vs Lupus	240.644	1	1528011	2.84567e-54	6.12914e-54
Depression	None vs Multiple Sclerosis	127.911	1	1528074	1.17362e-29	1.64307e-29
Depression	None vs Psoriasis	1495.69	1	1537209	0	0
Bipolar	None vs Any Autoimmune	148.736	1	1563155	3.27488e-34	5.09426e-34
Bipolar	None vs Rheumatoid Arthritis	61.3503	1	1538116	4.77708e-15	5.57327e-15
Bipolar	None vs Graves' Syndrome	4.91807	1	1528483	0.0265772	0.0265772
Bipolar	None vs IBD	101.21	1	1535643	8.27399e-24	1.05305e-23
Bipolar	None vs Lupus	12.9422	1	1528011	0.000321264	0.000333163
Bipolar	None vs Multiple Sclerosis	16.3561	1	1528074	5.24866e-05	5.6524e-05
Bipolar	None vs Psoriasis	95.3275	1	1537209	1.61355e-22	1.96432e-22
Anxiety	None vs Any Autoimmune	2475.31	1	1563155	0	0
Anxiety	None vs Rheumatoid Arthritis	500.052	1	1538116	9.25897e-111	2.16043e-110
Anxiety	None vs Graves' Syndrome	194.638	1	1528483	3.09063e-44	5.4086e-44
Anxiety	None vs IBD	1530.73	1	1535643	0	0
Anxiety	None vs Lupus	146.767	1	1528011	8.82609e-34	1.30069e-33
Anxiety	None vs Multiple Sclerosis	39.2437	1	1528074	3.74075e-10	4.18964e-10
Anxiety	None vs Psoriasis	1459.63	1	1537209	2.32112040416218e-319	7.22E-319
Current Depression	None vs Any Autoimmune	2152.03	1	1337480	0	0
Current Depression	None vs Rheumatoid Arthritis	770.12	1	1316183	1.69274e-169	3.94973e-169
Current Depression	None vs Graves' Syndrome	82.6209	1	1308415	9.93997e-20	1.07046e-19
Current Depression	None vs IBD	1108.68	1	1314335	4.29488e-243	2.00428e-242
Current Depression	None vs Lupus	331.57	1	1307920	4.37277e-74	6.80209e-74
Current Depression	None vs Multiple Sclerosis	157.137	1	1308029	4.77829e-36	6.08146e-36
Current Depression	None vs Psoriasis	1045.84	1	1315886	1.94737e-229	6.81578e-229
Current Anxiety	None vs Any Autoimmune	1399.41	1	1407284	2.82677e-306	1.97874e-305
Current Anxiety	None vs Rheumatoid Arthritis	387.074	1	1384584	3.58812e-86	6.27921e-86
Current Anxiety	None vs Graves' Syndrome	113.96	1	1376174	1.32971e-26	1.55133e-26
Current Anxiety	None vs IBD	829.968	1	1382599	1.64699e-182	4.61157e-182
Current Anxiety	None vs Lupus	172.236	1	1375691	2.4034e-39	3.36475e-39
Current Anxiety	None vs Multiple Sclerosis	53.9542	1	1375798	2.05221e-13	2.05221e-13
Current Anxiety	None vs Psoriasis	742.879	1	1384189	1.41799e-163	2.83598e-163

### Sheet: SuppTable 3
prevalence	lowerCI	upperCI	sex	psychdisorder	condition	Ntotal	Ncases				est	lower	upper	sex	affdisorder	group	condition	Ntotal	Ncases
12.6654	12.5855	12.7457	Male	Any Affective Disorder	None	662978	83969				12.6654	12.5855	12.7457	Male	Any Affective Disorder	control	None	662978	83969
21.9127	21.8254	22.0002	Female	Any Affective Disorder	None	861510	188780				21.9127	21.8254	22.0002	Female	Any Affective Disorder	control	None	861510	188780
20.6779	19.8735	21.5	Male	Any Affective Disorder	Any Autoimmune	9648	1995				20.6779	19.8735	21.5	Male	Any Affective Disorder	case	Any	9648	1995
31.6364	31.0932	32.1833	Female	Any Affective Disorder	Any Autoimmune	28148	8905				31.6364	31.0932	32.1833	Female	Any Affective Disorder	case	Any	28148	8905
19.6642	18.2774	21.1085	Male	Any Affective Disorder	arthritis	3097	609				19.6642	18.2774	21.1085	Male	Any Affective Disorder	case	arthritis	3097	609
29.1343	28.2299	30.0514	Female	Any Affective Disorder	arthritis	9669	2817				29.1343	28.2299	30.0514	Female	Any Affective Disorder	case	arthritis	9669	2817
20.6349	16.3019	25.5298	Male	Any Affective Disorder	graves	315	65				20.6349	16.3019	25.5298	Male	Any Affective Disorder	case	graves	315	65
28.8298	27.1629	30.5407	Female	Any Affective Disorder	graves	2820	813				28.8298	27.1629	30.5407	Female	Any Affective Disorder	case	graves	2820	813
23.5154	21.9897	25.094	Male	Any Affective Disorder	ibd	2930	689				23.5154	21.9897	25.094	Male	Any Affective Disorder	case	ibd	2930	689
36.8378	35.7346	37.9515	Female	Any Affective Disorder	ibd	7362	2712				36.8378	35.7346	37.9515	Female	Any Affective Disorder	case	ibd	7362	2712
23.0769	18.2125	28.5361	Male	Any Affective Disorder	lupus	273	63				23.0769	18.2125	28.5361	Male	Any Affective Disorder	case	lupus	273	63
29.2591	27.4402	31.129	Female	Any Affective Disorder	lupus	2389	699				29.2591	27.4402	31.129	Female	Any Affective Disorder	case	lupus	2389	699
19.2708	16.1274	22.7332	Male	Any Affective Disorder	ms	576	111				19.2708	16.1274	22.7332	Male	Any Affective Disorder	case	ms	576	111
27.933	26.0434	29.8829	Female	Any Affective Disorder	ms	2148	600				27.933	26.0434	29.8829	Female	Any Affective Disorder	case	ms	2148	600
22.412	21.0855	23.7815	Male	Any Affective Disorder	psoriasis	3748	840				22.412	21.0855	23.7815	Male	Any Affective Disorder	case	psoriasis	3748	840
36.6338	35.584	37.6932	Female	Any Affective Disorder	psoriasis	8110	2971				36.6338	35.584	37.6932	Female	Any Affective Disorder	case	psoriasis	8110	2971
8.33059	8.26418	8.39737	Male	anxiety	None	662978	55230				8.33059	8.26418	8.39737	Male	anxiety	control	None	662978	55230
15.7822	15.7052	15.8593	Female	anxiety	None	861510	135965				15.7822	15.7052	15.8593	Female	anxiety	control	None	861510	135965
14.4797	13.7831	15.1978	Male	anxiety	Any Autoimmune	9648	1397				14.4797	13.7831	15.1978	Male	anxiety	case	Any	9648	1397
23.4759	22.9817	23.9756	Female	anxiety	Any Autoimmune	28148	6608				23.4759	22.9817	23.9756	Female	anxiety	case	Any	28148	6608
13.4646	12.2812	14.7175	Male	anxiety	arthritis	3097	417				13.4646	12.2812	14.7175	Male	anxiety	case	arthritis	3097	417
20.9432	20.1358	21.7681	Female	anxiety	arthritis	9669	2025				20.9432	20.1358	21.7681	Female	anxiety	case	arthritis	9669	2025
14.6032	10.8939	18.994	Male	anxiety	graves	315	46				14.6032	10.8939	18.994	Male	anxiety	case	graves	315	46
21.5248	20.0203	23.0886	Female	anxiety	graves	2820	607				21.5248	20.0203	23.0886	Female	anxiety	case	graves	2820	607
17.6792	16.3136	19.1096	Male	anxiety	ibd	2930	518				17.6792	16.3136	19.1096	Male	anxiety	case	ibd	2930	518
28.4569	27.4282	29.5028	Female	anxiety	ibd	7362	2095				28.4569	27.4282	29.5028	Female	anxiety	case	ibd	7362	2095
15.3846	11.3183	20.2213	Male	anxiety	lupus	273	42				15.3846	11.3183	20.2213	Male	anxiety	case	lupus	273	42
20.8874	19.2729	22.5736	Female	anxiety	lupus	2389	499				20.8874	19.2729	22.5736	Female	anxiety	case	lupus	2389	499
8.85417	6.66349	11.4773	Male	anxiety	ms	576	51				8.85417	6.66349	11.4773	Male	anxiety	case	ms	576	51
18.5754	16.9512	20.2858	Female	anxiety	ms	2148	399				18.5754	16.9512	20.2858	Female	anxiety	case	ms	2148	399
16.3821	15.2104	17.6064	Male	anxiety	psoriasis	3748	614				16.3821	15.2104	17.6064	Male	anxiety	case	psoriasis	3748	614
27.8668	26.893	28.8566	Female	anxiety	psoriasis	8110	2260				27.8668	26.893	28.8566	Female	anxiety	case	psoriasis	8110	2260
0.369092	0.354637	0.383984	Male	bipolar	None	662978	2447				0.369092	0.354637	0.383984	Male	bipolar	control	None	662978	2447
0.514213	0.499219	0.529542	Female	bipolar	None	861510	4430				0.514213	0.499219	0.529542	Female	bipolar	control	None	861510	4430
0.621891	0.474894	0.799781	Male	bipolar	Any Autoimmune	9648	60				0.621891	0.474894	0.799781	Male	bipolar	case	Any	9648	60
0.973426	0.862036	1.0951	Female	bipolar	Any Autoimmune	28148	274				0.973426	0.862036	1.0951	Female	bipolar	case	Any	28148	274
0.710365	0.445702	1.07354	Male	bipolar	arthritis	3097	22				0.710365	0.445702	1.07354	Male	bipolar	case	arthritis	3097	22
0.992864	0.804942	1.21112	Female	bipolar	arthritis	9669	96				0.992864	0.804942	1.21112	Female	bipolar	case	arthritis	9669	96
0.634921	0.0769845	2.27461	Male	bipolar	graves	315	2				0.634921	0.0769845	2.27461	Male	bipolar	case	graves	315	2
0.744681	0.461543	1.13608	Female	bipolar	graves	2820	21				0.744681	0.461543	1.13608	Female	bipolar	case	graves	2820	21
0.750853	0.471137	1.13461	Male	bipolar	ibd	2930	22				0.750853	0.471137	1.13461	Male	bipolar	case	ibd	2930	22
1.27683	1.03301	1.56028	Female	bipolar	ibd	7362	94				1.27683	1.03301	1.56028	Female	bipolar	case	ibd	7362	94
1.4652	0.400623	3.7088	Male	bipolar	lupus	273	4				1.4652	0.400623	3.7088	Male	bipolar	case	lupus	273	4
0.879029	0.544933	1.34057	Female	bipolar	lupus	2389	21				0.879029	0.544933	1.34057	Female	bipolar	case	lupus	2389	21
1.04167	0.383206	2.2534	Male	bipolar	ms	576	6				1.04167	0.383206	2.2534	Male	bipolar	case	ms	576	6
0.977654	0.606173	1.49058	Female	bipolar	ms	2148	21				0.977654	0.606173	1.49058	Female	bipolar	case	ms	2148	21
0.667022	0.432113	0.983092	Male	bipolar	psoriasis	3748	25				0.667022	0.432113	0.983092	Male	bipolar	case	psoriasis	3748	25
1.24538	1.01549	1.51121	Female	bipolar	psoriasis	8110	101				1.24538	1.01549	1.51121	Female	bipolar	case	psoriasis	8110	101
10.8444	10.7697	10.9195	Male	depression	None	662978	71896				10.8444	10.7697	10.9195	Male	depression	control	None	662978	71896
18.5874	18.5053	18.6697	Female	depression	None	861510	160132				18.5874	18.5053	18.6697	Female	depression	control	None	861510	160132
18.2732	17.5066	19.0591	Male	depression	Any Autoimmune	9648	1763				18.2732	17.5066	19.0591	Male	depression	case	Any	9648	1763
27.9238	27.4003	28.452	Female	depression	Any Autoimmune	28148	7860				27.9238	27.4003	28.452	Female	depression	case	Any	28148	7860
18.2435	16.8976	19.6495	Male	depression	arthritis	3097	565				18.2435	16.8976	19.6495	Male	depression	case	arthritis	3097	565
26.6005	25.7217	27.4934	Female	depression	arthritis	9669	2572				26.6005	25.7217	27.4934	Female	depression	case	arthritis	9669	2572
18.0952	14.0028	22.7995	Male	depression	graves	315	57				18.0952	14.0028	22.7995	Male	depression	case	graves	315	57
24.8582	23.272	26.4966	Female	depression	graves	2820	701				24.8582	23.272	26.4966	Female	depression	case	graves	2820	701
20.8191	19.3616	22.3351	Male	depression	ibd	2930	610				20.8191	19.3616	22.3351	Male	depression	case	ibd	2930	610
32.5863	31.5159	33.6704	Female	depression	ibd	7362	2399				32.5863	31.5159	33.6704	Female	depression	case	ibd	7362	2399
21.2454	16.5459	26.5811	Male	depression	lupus	273	58				21.2454	16.5459	26.5811	Male	depression	case	lupus	273	58
26.5802	24.8174	28.4005	Female	depression	lupus	2389	635				26.5802	24.8174	28.4005	Female	depression	case	lupus	2389	635
17.8819	14.8371	21.2604	Male	depression	ms	576	103				17.8819	14.8371	21.2604	Male	depression	case	ms	576	103
24.3948	22.5913	26.2684	Female	depression	ms	2148	524				24.3948	22.5913	26.2684	Female	depression	case	ms	2148	524
19.4771	18.22	20.7818	Male	depression	psoriasis	3748	730				19.4771	18.22	20.7818	Male	depression	case	psoriasis	3748	730
32.0222	31.0072	33.0501	Female	depression	psoriasis	8110	2597				32.0222	31.0072	33.0501	Female	depression	case	psoriasis	8110	2597
9.47454	9.40056	9.54892	Male	curranxiety	None	600145	56861				9.47454	9.40056	9.54892	Male	curranxiety	control	None	600145	56861
15.6125	15.5316	15.6936	Female	curranxiety	None	772707	120639				15.6125	15.5316	15.6936	Female	curranxiety	control	None	772707	120639
15.234	14.4884	16.0027	Male	curranxiety	Any Autoimmune	8783	1338				15.234	14.4884	16.0027	Male	curranxiety	case	Any	8783	1338
21.4889	20.9822	22.0021	Female	curranxiety	Any Autoimmune	25120	5398				21.4889	20.9822	22.0021	Female	curranxiety	case	Any	25120	5398
12.5605	11.413	13.7793	Male	curranxiety	arthritis	3097	389				12.5605	11.413	13.7793	Male	curranxiety	case	arthritis	3097	389
18.2439	17.4786	19.0284	Female	curranxiety	arthritis	9669	1764				18.2439	17.4786	19.0284	Female	curranxiety	case	arthritis	9669	1764
12.0635	8.67997	16.1804	Male	curranxiety	graves	315	38				12.0635	8.67997	16.1804	Male	curranxiety	case	graves	315	38
18.227	16.8179	19.7023	Female	curranxiety	graves	2820	514				18.227	16.8179	19.7023	Female	curranxiety	case	graves	2820	514
16.4846	15.1581	17.8785	Male	curranxiety	ibd	2930	483				16.4846	15.1581	17.8785	Male	curranxiety	case	ibd	2930	483
22.3309	21.3839	23.2999	Female	curranxiety	ibd	7362	1644				22.3309	21.3839	23.2999	Female	curranxiety	case	ibd	7362	1644
17.5824	13.2576	22.6268	Male	curranxiety	lupus	273	48				17.5824	13.2576	22.6268	Male	curranxiety	case	lupus	273	48
19.4642	17.8938	21.1098	Female	curranxiety	lupus	2389	465				19.4642	17.8938	21.1098	Female	curranxiety	case	lupus	2389	465
13.5417	10.8534	16.6102	Male	curranxiety	ms	576	78				13.5417	10.8534	16.6102	Male	curranxiety	case	ms	576	78
16.6201	15.0689	18.2629	Female	curranxiety	ms	2148	357				16.6201	15.0689	18.2629	Female	curranxiety	case	ms	2148	357
14.9146	13.7885	16.0957	Male	curranxiety	psoriasis	3748	559				14.9146	13.7885	16.0957	Male	curranxiety	case	psoriasis	3748	559
22.1578	21.2579	23.0778	Female	curranxiety	psoriasis	8110	1797				22.1578	21.2579	23.0778	Female	curranxiety	case	psoriasis	8110	1797
7.87627	7.80652	7.94646	Male	currdepression	None	570714	44951				7.87627	7.80652	7.94646	Male	currdepression	control	None	570714	44951
12.4932	12.4177	12.569	Female	currdepression	None	734584	91773				12.4932	12.4177	12.569	Female	currdepression	control	None	734584	91773
14.5402	13.7862	15.3193	Male	currdepression	Any Autoimmune	8253	1200				14.5402	13.7862	15.3193	Male	currdepression	case	Any	8253	1200
20.0469	19.5361	20.5651	Female	currdepression	Any Autoimmune	23455	4702				20.0469	19.5361	20.5651	Female	currdepression	case	Any	23455	4702
11.9148	10.794	13.108	Male	currdepression	arthritis	3097	369				11.9148	10.794	13.108	Male	currdepression	case	arthritis	3097	369
16.5064	15.7714	17.2616	Female	currdepression	arthritis	9669	1596				16.5064	15.7714	17.2616	Female	currdepression	case	arthritis	9669	1596
11.1111	7.86239	15.1131	Male	currdepression	graves	315	35				11.1111	7.86239	15.1131	Male	currdepression	case	graves	315	35
13.6879	12.4398	15.012	Female	currdepression	graves	2820	386				13.6879	12.4398	15.012	Female	currdepression	case	graves	2820	386
14.471	13.216	15.7974	Male	currdepression	ibd	2930	424				14.471	13.216	15.7974	Male	currdepression	case	ibd	2930	424
19.329	18.4325	20.2499	Female	currdepression	ibd	7362	1423				19.329	18.4325	20.2499	Female	currdepression	case	ibd	7362	1423
16.4835	12.2845	21.4274	Male	currdepression	lupus	273	45				16.4835	12.2845	21.4274	Male	currdepression	case	lupus	273	45
18.4177	16.8819	20.0314	Female	currdepression	lupus	2389	440				18.4177	16.8819	20.0314	Female	currdepression	case	lupus	2389	440
15.1042	12.2781	18.2935	Male	currdepression	ms	576	87				15.1042	12.2781	18.2935	Male	currdepression	case	ms	576	87
15.5028	13.9968	17.1036	Female	currdepression	ms	2148	333				15.5028	13.9968	17.1036	Female	currdepression	case	ms	2148	333
13.1804	12.1131	14.3054	Male	currdepression	psoriasis	3748	494				13.1804	12.1131	14.3054	Male	currdepression	case	psoriasis	3748	494
19.3465	18.4917	20.2233	Female	currdepression	psoriasis	8110	1569				19.3465	18.4917	20.2233	Female	currdepression	case	psoriasis	8110	1569

### Sheet: SuppTable 4
comparison	psychdisorder	condition	statistic	df	n	p.value	p.fdr
Male vs Female	Any Affective Disorder	None	21808.2	1	1524488	0	0
Male vs Female	Any Affective Disorder	Any Autoimmune	419.92	1	37796	2.54062e-93	1.84195e-92
Male vs Female	Any Affective Disorder	Multiple Sclerosis	17.2223	1	2724	3.32516e-05	5.35719e-05
Male vs Female	Any Affective Disorder	Rheumatoid Arthritis	106.66	1	12766	5.28567e-25	1.09489e-24
Male vs Female	Any Affective Disorder	Graves' Syndrome	9.0354	1	3135	0.00264802	0.00365678
Male vs Female	Any Affective Disorder	Lupus	4.28553	1	2662	0.038438	0.0422065
Male vs Female	Any Affective Disorder	Psoriasis	237.071	1	11858	1.71172e-53	7.09143e-53
Male vs Female	Any Affective Disorder	IBD	167.528	1	10292	2.56565e-38	6.76398e-38
Male vs Female	Depression	None	17407.1	1	1524488	0	0
Male vs Female	Depression	Any Autoimmune	352.104	1	37796	1.47591e-78	8.56025e-78
Male vs Female	Depression	Multiple Sclerosis	10.5083	1	2724	0.0011884	0.00181387
Male vs Female	Depression	Rheumatoid Arthritis	87.9358	1	12766	6.76125e-21	1.30718e-20
Male vs Female	Depression	Graves' Syndrome	6.70506	1	3135	0.00961398	0.0116169
Male vs Female	Depression	Lupus	3.3493	1	2662	0.0672336	0.0696348
Male vs Female	Depression	Psoriasis	199.241	1	11858	3.05825e-45	1.10862e-44
Male vs Female	Depression	IBD	139.704	1	10292	3.08936e-32	7.46596e-32
Male vs Female	Bipolar	None	175.383	1	1524488	4.93899e-40	1.43231e-39
Male vs Female	Bipolar	Any Autoimmune	9.74015	1	37796	0.00180286	0.00261415
Male vs Female	Bipolar	Rheumatoid Arthritis	1.74729	1	12766	0.186218	0.186218
Male vs Female	Bipolar	Psoriasis	7.61512	1	11858	0.0057881	0.00729803
Male vs Female	Bipolar	IBD	4.74175	1	10292	0.0294392	0.0341494
Male vs Female	Anxiety	None	18965.4	1	1524488	0	0
Male vs Female	Anxiety	Any Autoimmune	347.803	1	37796	1.27532e-77	6.16405e-77
Male vs Female	Anxiety	Multiple Sclerosis	30.4238	1	2724	3.47243e-08	5.92356e-08
Male vs Female	Anxiety	Rheumatoid Arthritis	84.3224	1	12766	4.20336e-20	7.6186e-20
Male vs Female	Anxiety	Graves' Syndrome	7.81754	1	3135	0.00517415	0.00682047
Male vs Female	Anxiety	Lupus	4.24804	1	2662	0.0392957	0.0422065
Male vs Female	Anxiety	Psoriasis	183.503	1	11858	8.33002e-42	2.68412e-41
Male vs Female	Anxiety	IBD	127.953	1	10292	1.14917e-29	2.56352e-29
Male vs Female	Current Depression	None	7300.35	1	1305298	0	0
Male vs Female	Current Depression	Any Autoimmune	121.84	1	31708	2.5018e-28	2.5018e-28
Male vs Female	Current Anxiety	None	11303.9	1	1372852	0	0
Male vs Female	Current Anxiety	Any Autoimmune	159.524	1	33903	1.43736e-36	1.91648e-36

### Sheet: SuppTable 5
condition	outcome	model	n	OR	lowerCI	upperCI	p.value	p.fdr
Autoimmune	Any Affective Disorder	Model 1	1563153	1.85998	1.81836	1.90256	0	0
Autoimmune	Any Affective Disorder	Model 2	1559213	1.74549	1.70544	1.78648	0	0
Autoimmune	Any Affective Disorder	Model 3	1302730	1.4757	1.43681	1.51565	2.29235e-179	3.435e-179
Autoimmune	Depression	Model 1	1563153	1.90277	1.85847	1.94812	0	0
Autoimmune	Depression	Model 2	1559213	1.77718	1.73499	1.8204	0	0
Autoimmune	Depression	Model 3	1302730	1.49067	1.45005	1.53243	1.96085e-176	2.71385e-176
Autoimmune	Bipolar	Model 1	1563153	1.96512	1.75991	2.19426	3.33932e-33	3.7575e-33
Autoimmune	Bipolar	Model 2	1559213	1.9108	1.71065	2.13436	1.87042e-30	1.98e-30
Autoimmune	Bipolar	Model 3	1302730	1.48593	1.31737	1.67607	1.1437e-10	1.14e-10
Autoimmune	Anxiety	Model 1	1563153	1.87412	1.82761	1.92181	0	0
Autoimmune	Anxiety	Model 2	1559213	1.79082	1.74503	1.83781	0	0
Autoimmune	Anxiety	Model 3	1302730	1.48508	1.44165	1.52982	2.63447e-150	3.38143e-150
Autoimmune	Current Depression	Model 1	1337478	1.95466	1.89913	2.01182	0	0
Autoimmune	Current Depression	Model 2	1335294	2.04777	1.98714	2.11025	0	0
Autoimmune	Current Depression	Model 3	1147148	1.66647	1.60991	1.72502	9.39999e-185	1.53818e-184
Autoimmune	Current Anxiety	Model 1	1407282	1.66962	1.62493	1.71554	3.95483e-300	7.11e-300
Autoimmune	Current Anxiety	Model 2	1404789	1.72453	1.67634	1.77411	0	0
Autoimmune	Current Anxiety	Model 3	1199348	1.41812	1.37328	1.46442	9.16152e-101	1.0992e-100
